# Assessment of Environmental Factors Associated with Antibiotic Resistance Genes (ARGs) in the Yangtze Delta, China

**DOI:** 10.1101/2022.12.05.22283137

**Authors:** Jiazheng Miao, Yikai Ling, Xiaoyuan Chen, Siyuan Wu, Sajid Umar, Shixin Xu, Benjamin D. Anderson

## Abstract

The emergence of antimicrobial resistance (AMR) is an urgent and complex public health challenge worldwide. As a sub-problem of AMR, antibacterial resistance (ABR) is of particular concern due to inadequacy of alternative medication. Earlier studies have shown that ABR is not only impacted by antibiotics, but also affected by the interactions between bacteria and their environments. Therefore, to combat ABR in a specific region, local environmental conditions must be investigated to comprehensively understand which environmental factors might contribute to ABR and propose more tailored solutions. This study surveyed environmental contributors of antibiotic resistance genes (ARGs), the parameter for measuring ABR, in the Yangtze Delta. A high abundance of ARGs was detected, despite low antibiotic and heavy metal concentrations. Phosphorus, chromium, manganese, calcium, and strontium were identified as potential key contributors of ARGs. Suppression of ARGs could be realized through decreasing the concentration of phosphorus in surface water. Group 2A light metals (e.g., magnesium and calcium) could be developed as eco-friendly reagents for controlling antibiotic resistance in the future.
