## Supporting Data for "Assessment of Environmental Factors Associated with Antibiotic Resistance Genes (ARGs) in the Yangtze Delta, China"

### Sheet: Supporting Data
ID	Latitude	Longitude	Salinity	Temperature	pH	tetBP	tetO	ampr	Ca	K	Mg	Na	Si	Be	B	Al	P	Ti	V	Cr	Mn	Fe	Co	Ni	Cu	Zn	As	Se	Sr	Mo	Ag	Cd	Sn	Sb	Ba	Hg	Tl	Pb
S1	31.0911	120.977	0.25	33.4	8.7	7596.59	0	610560	28.8642	32.4005	8.38259	46.1512	0.26552	0	120.217	509.166	128.006	9.259	5.715	0.973	42.512	547.174	0.463	2.555	0.174	0	4.386	0	236.164	5.576	26.412	0.018	2.189	1.461	0	0.047	0	2.922
S2	31.0972	120.987	0.25	33.4	7.94	6004.12	0	816912	30.273	20.8139	8.61786	48.1574	0.21042	0	135.336	627.953	136.442	11.165	5.632	1.28	54.474	700.58	0.557	2.948	0.427	0	4.345	0	245.887	5.433	21.57	0.012	0.682	1.449	0	0.025	0	0.791
S3	31.0921	120.97	0.24	32.6	7.29	2.3242e+06	0	964529	23.3893	41.2072	6.77239	36.0937	0	0.057	105.234	412.764	94.828	6.111	5.43	0.742	38.496	407.51	0.418	1.732	0.433	7.425	4.288	0	195.938	4.982	30.732	0.026	0	1.178	0	0.021	0	1.372
S4	31.0678	120.998	0.27	32.3	8.13	2220.72	638.35	394005	26.6224	50.8263	8.44492	46.09	0	0	139.237	481.806	79.516	6.518	5.846	0.752	67.344	576.822	0.457	4.414	0.056	1.762	5.011	0	238.808	6.172	31.614	0.021	0.717	1.476	0	0.034	0	2.112
S5	31.4169	120.884	0.18	34	8.68	2287.2	1669.25	18088.3	34.5051	61.3468	8.39528	22.1847	0.04068	0	102.929	273.269	37.645	3.282	3.076	0.522	42.375	332.612	0.239	1.51	0	0	2.329	0	257.037	2.764	31.871	0.017	0.647	0.62	0	0	0	1.914
S6	30.9631	121.246	0.2	25.8	6.71	897.099	1.80779e+06	24519.8	NA	NA	NA	NA	NA	NA	NA	NA	NA	NA	NA	NA	NA	NA	NA	NA	NA	NA	NA	NA	NA	NA	NA	NA	NA	NA	NA	NA	NA	NA
S7	30.7569	121.371	0.16	28	6.76	0	482676	4.2368e+06	21.3507	26.4442	6.05223	15.2949	0.46091	0	102.733	237.959	458.891	5.772	4.168	2.074	207.296	345.972	0.274	1.294	0	5.135	3.743	0	110.38	4.022	31.724	0.004	0	0.62	0	0	0	0.668
S8	30.9861	121.333	0.19	29.4	8.11	1079.1	436.323	623373	26.0473	34.003	7.17617	17.5341	0.21975	0	99.268	347.568	237.872	6.237	2.632	0.6	155.897	417.436	0.326	0.548	0	2.272	3.626	0.535	160.975	3.538	34.512	0.011	0	0.751	0	0	0	0.831
S9	30.98	121.348	0.25	27.8	7.22	0	0	52567.5	30.7929	24.842	7.64675	34.3318	0.39389	0.091	114.708	644.873	180.972	11.552	4.554	1.33	140.269	862.502	0.643	1.661	0.529	3.414	3.276	0	191.847	5.364	23.689	0.023	0	1.488	0	0	0	1.205
S10	31.3897	120.839	0.23	26.9	7.71	1.15018e+08	218.004	2.24536e+06	26.2811	17.5349	7.54695	31.3071	0	0	116.066	83.525	34.28	0.341	1.061	0	35.362	199.464	0.081	1.123	0	0	2.359	0	212.699	3.193	14.689	0	0	1.389	0	0	0	0.457
S11	31.4004	120.84	0.23	25.9	8.01	0	642.913	910605	25.522	60.6574	7.63676	32.3313	0	0	117.291	91.478	30.058	0.399	1.744	0	15.462	51.152	0.07	1.05	0	0	2.442	0	215.646	3.236	31.472	0.005	0	1.571	0	0	0	0.642
S12	31.4669	120.838	0.24	26.1	8.37	4246.48	2845.77	1.35864e+06	23.7419	9.83381	7.51981	31.0492	0	0	119.726	155.718	45.482	1.985	2.021	0.264	30.45	153.924	0.153	1.998	0	9.226	2.708	0	208.354	3.302	5.371	0	0	1.407	0	0	0	0.332
S13	31.4008	120.875	0.25	27.4	7.56	0	6636.95	25840.4	28.6719	10.2924	8.14976	35.8413	0	0	115.066	92.899	24.372	0.596	0.856	0.113	16.445	61.913	0.075	1.312	0	0	2.217	0	212.28	2.453	4.117	0.004	1.344	0.742	0	0	0	0.646
S14	31.3969	120.932	0.13	30.5	8.47	49752.1	24333.2	42054.2	35.0123	7.71856	6.98578	24.4475	0.0875	0	128.719	169.869	258.324	1.496	3.029	0.351	151.56	174.181	0.287	1.588	0.275	0.72	2.712	0	249.975	3.513	1.398	0.022	0	0.648	45.525	0	0	0.967
S15	31.3383	120.947	0.17	31	7.98	0	0	924545	27.9825	5.91175	5.59334	29.6434	0.18514	0	116.558	554.374	114.272	9.369	4.656	1.125	75.859	688.929	0.603	2.502	2.07	11.143	2.309	0	187.812	4.077	0	0.031	0	1.094	30.721	0	0	2.364
